# Effectiveness of Lifestyle Interventions for Glycemic Control among Adults with Type 2 Diabetes in West Africa: a Systematic Review and Meta-analysis

**DOI:** 10.64898/2026.05.16.26353078

**Authors:** Eugene Paa Kofi Bondzie, Nhyira Yaw Adjei-Banuah, Nana Efua Enyimayew Afun, Ellen Barnie Peprah, Yasmin Jahan, Tolib Mirzoev, Dina Balabanova, Irene Agyepong

## Abstract

Type 2 Diabetes (T2D) is a growing public health burden in West Africa, yet the effectiveness of lifestyle interventions for glycemic control in this region remains unclear. This systematic review and meta-analysis evaluated the impact of lifestyle interventions on Fasting Blood Glucose (FBG) and Glycated Hemoglobin (HbA1c) levels among adults with T2D in West Africa.

A systematic search of PubMed, Scopus, Africa Journals Online, and Cairn.info was conducted following PRISMA guidelines. Randomized controlled trials (RCTs) and quasi-experimental studies evaluating lifestyle interventions (physical activity, dietary modification, and combined/educational interventions) for glycemic control in adults with T2D in West Africa were included. Meta-analysis was performed via a random-effects model with restricted maximum likelihood (REML) estimation, using mean differences (MD) as the effect measure for both FBG and HbA1c outcomes. Heterogeneity was assessed via I² statistics, and sensitivity, subgroup, and meta-regression analyses were conducted to examine potential moderators of the observed heterogeneity.

Ten studies comprising 645 participants were included. Six studies reported FBG outcomes; however, two were excluded from the FBG meta-analysis due to missing control group post-test values and absence of a control group respectively, leaving four studies for pooling. A separate set of four studies contributed to the HbA1c meta-analysis. For FBG, lifestyle interventions were associated with reduction in FBG levels (pooled MD = −1.81 mmol/L, 95% CI: −2.33 to −1.30, p < 0.001), with moderate heterogeneity (I² = 50.76%). The certainty of evidence assessed using the GRADE approach was rated as low for FBG outcomes and very low for HbA1c outcomes, reflecting concerns about imprecision and inconsistency across studies.

Leave-one-out sensitivity analysis confirmed robustness of this finding, with estimates ranging from −1.707 to −2.087 mmol/L. Neither intervention duration nor sample size significantly moderated FBG effect sizes, with the model explaining approximately 15.7% of observed heterogeneity. For HbA1c, lifestyle interventions were also associated with reduction in HbA1c levels (pooled MD = −1.044%, 95% CI: −1.594 to −0.495, p = 0.0002), though heterogeneity was exceptionally high (I² = 98.08%), limiting interpretability of the pooled estimate. Exploratory meta-regression identified intervention duration and sample size as statistically associated with HbA1c effect size, though the model was saturated given the small number of studies and findings should not be interpreted as confirmatory evidence of moderation.

**Conclusion:** Lifestyle interventions, including supervised physical activity, dietary modification, and community-based diabetes education, were generally associated with improvements in glycemic control among adults with type 2 diabetes in West Africa. Evidence was more consistent for fasting blood glucose, while findings for HbA1c were highly heterogeneous and should be interpreted with caution. These results suggest potential benefit, but variability across studies highlights the need for more standardized and rigorously designed trials in the region.
