## Supplementary material for "Effectiveness of Lifestyle Interventions for Glycemic Control among Adults with Type 2 Diabetes in West Africa: a Systematic Review and Meta-analysis": S1 Table. Characteristics and Quality Assessment of Studies

### Sheet: Sheet1
Number	First Author, year of publication	Title	Risk of Bias (RCTs)						Non-RCTs					Overall Risk of Bias		Country	Setting/Participants	Sample Size	Mean age of participants	Study design	Description of Interventions				Duration of Intervention (short term-</= 3months); Long-term->3 months	Control	Intervention Group Pre-test HbA1C (Mean ± SD) (%)	Intervention Group Pre-test FBG (Mean ± SD) (mmol/L)	Intervention Group Post-test HbA1C (Mean ± SD) (%)	Intervention Group Post-test FBG (Mean ± SD) (mmol/L)	Control group Pre-test HbA1C (Mean ± SD) (%)	Control Group Pre-test FBG(Mean ± SD) (mmol/L)	Control group Post- test HbA1C (Mean ± SD) (%)	Control group Post- test FBG (Mean ± SD) (mmol/L)	Glycemic control (i.e HBA1C </= 6.5% or FBS</= 7.0 mmol/l;	Other Outcome measures	Authors conclusion
			Selection	Performance	Detection	Attrition	Reporting	Other	Clear Cause and Effect	Participants similarity	Complete follow-up	Outcomes measured in a reliable way	Appropriate statistical analysis								Individual-level		Community-level
			Unclear/Low/High						Unclear/Low/High					Unclear/Low/High							Physical activity type (low intensity/moderate/high)	Nutritional (e.g vegetarian, low carbs/fat, plant-based diet)	Physical activity type (low intensity/moderate/high)	Nutritional (e.g vegetarian, low carbs/fat, plant-based diet)
1	Ikem R.T et al, 2007	A controlled comparison of the effect of a high fiber diet on the glycaemic and lipid profile of Nigerian clinic patients with type 2 diabetes	Low	Low	Low	Low	Low	Unclear	N/A	N/A	N/A	N/A	N/A	Low		Nigeria	Tertiary hospital/ Newly diagnosed type 2 diabetics	52 (35 in the intervention group; 17 in the control group)	58	RCT	N/A	Studied the effect of a formulated high caloric diet on the glycemic and lipid profile of tablet treated type 2 Nigerian diabetics. Each subject in the intervention group consumed a diet providing at least 40g of fibre per day. The breakfast diet comprised of 2 lices of boiled yam (300g), Fish stew, 2 table spoonful of vegetable oil, fresh tomatoes, red pepper and 80g of fish. Lunch comprised of …	N/A	N/A	8 weeks (short term)	Regular diet.	N/A	10.9 ± 2.8	N/A	5.9 ± 1.3	N/A	11.0 ± 2.9	N/A	8.0 ± 2.3	At the end of the intervention, the mean FBS decreased by 4.9 +/- 2.7 mmol/l 95% CI -5.8 to -3.9 in the intervention group and by 3+/-2.8mmol/l 95% CI -4.5 to -1.5 in the control group p=0.02. 65.7% intervention group subjects had attained FBS levels=7.0 mmol/l. None of the control subjects had their FBS lowered below 7.0 mmol/l. Cosumption of high fibre diet provided mainly through soup thickene…	One way repeated measures of analysis of variance for the follow-up period showed a significant lowering of waist circumference p=0.002, 2hr post prandial glucose, total cholesterol, triglycerides and LDL-C (P=0.000) more in the intervention group than the control group	They found out that the consumption of high fibre diet provided mainly through soup thickners and vegetables by newly diagnosed Type 2 diabetic patients being treated with oral hypoglyvaemic agents resulted in early attainment of normoglycemia and improved glycemic and lipid profile compared with a conventional diet. These findings underscore the need for our dietary guidelines to include specifi…
2	Osho OA et al, 2011	Effect of Progressive Aerobic and Resistance Exercises on the Pulmonary Functions of Individuals With Type 2 Diabetes in Nigeria	Low	Low	Low	Low	Low	Unclear	N/A	N/A	N/A	N/A	N/A	Low		Nigeria	Tertiary hospital/ Established Type 2 diabetics	60	45-75	RCT	This study was designed to investigate the pulmonary responses of individuals with T2DM to progressive aerobic exercises and resistance exercises (PAREs ) and assess changes at specified points in the intervention period. Other outcomes included glycemic control. The interventions for the PARE group were validated exercise protocols from previous studies: treadmill protocol at 1% gradient and 1 r…	N/A	N/A	N/A	12 weeks	The control group had no exercise intervention but had an educational session that all other participants in the PARE group participated in. Topics that were considered during the education session included blood glucose monitoring and record keeping, recognition and management of hypoglycemia and hyperglycemia, medication adjustment based on nutrition and activity schedules, weight control and d…	7.38 ± 1.23	N/A	6.07 ± 0.86	N/A	6.95 ± 1.34	N/A	6.77 ± 0.71	N/A	Mean HbA1c levels fell in PARE subjects compared with the control	. There were significant differences in VO2 max, FEV1 , FVC, and WC. No significant difference was observed in BMI or WHR when the PARE group was compared with the control group.	The effect of PARE on pulmonary, anthropometric, and HbA1c variables in individuals with T2DM was assessed at specified points. PARE had significant therapeutic effects on pulmonary variables, HbA1c values, and waist circumference in T2DM subjects. Their study demonstrates that progressive weight aerobics and resistance exercise are beneficial therapeutic adjuncts for the management of T2DM. Peri…
3	Afiaenyi et al, 2023	Effects of Moringa oleifera leaves on the blood glucose, blood pressure, and lipid profile of type 2 diabetic subjects: A parallel group randomized clinical trial of efficacy	Low	Low	Low	Low	Low	Unclear	N/A	N/A	N/A	N/A	N/A	Low		Nigeria	Rural community/Type 2 diabetics	40		RCT	N/A	To ascertain the effects of Moringa leaves on type 2 diabetic subjects’ blood glucose, blood pressure, and lipid profile levels in a rural Nigerian community. The participants were randomly assigned to four groups. The control group was fed diets without Moringa oleifera leaves while the experimental groups received 20, 40, and 60 g of Moringa leaves respectively daily for 14 days in addition to …	N/A	N/A	2 weeks	Regular diet.	N/A	Group 2: 8.22 ± 1.66 Group 3: 10.68 ± 4.48 Group 4: 11.14 ± 3.53	N/A	Grou p 2: 8.59 ± 1.99 Group 3: 10.60 ± 4.89 Group 4: 11.68 ± 5.33	N/A	9.72 ± 1.94	N/A	9.56 ± 1.34	No	After adjusting for the pre-intervention values, there was no significant (p > 0.05) difference in all the parameters at the end of the intervention.	There were marginal improvements in the parameters assessed which were not dose-dependent.
4	Asuako et al, 2017	Fasting plasma glucose and lipid profiles of diabetic patients improve with aerobic exercise training	Low	Low	Low	Low	Low	Unclear	N/A	N/A	N/A	N/A	N/A	Low		Ghana	Tertiary hospital/diabetic patients	12 (7 in IG, 5 in CG	20-68 yrs	RCT	This study presents the effects of aerobic exercise training on fasting plasma glucose and lipid profiles (FPG/LP) of diabetic patients in Kumasi. Eight weeks aerobic exercise training between August 2015 and March 2016 Main outcome measures: Body weight (BW), Body mass index (BMI), fasting plasma glucose (FPG), high density lipoprotein cholesterol (HDL-C), low density lipoprotein cholesterol (LD…	N/A	N/A	N/A	8 weeks	Usual/Conventional care	N/A	9.56 ± 5.04	N/A	5.40 ± 1.52	N/A	9.10 ± 6.41	N/A	8.00 ± 0.96	Yes		Patients in IG, in addition to conventional care, experienced non-significant decline in LDL-C, TC, T, increase in HDL-C and significant reduction in FPG, BW, and BMI over those receiving conventional care only. Exercise Scientists are recommended to handle exercise sessions for healthcare prevention and management routines of diabetic patients.
5	Amin et al, 2023	Improving Metabolic Syndrome in Ghanaian Adults with Type 2 Diabetes through a Home-Based Physical Activity Program: A Feasibility Randomised Controlled Trial	Low	Low	Low	Low	Low	Unclear	N/A	N/A	N/A	N/A	N/A	Low		Ghana	Tertiary (KBTH)/ Type 2 diabetes patients with metabolic syndrom e.	87 (44 in the Intervention Group, 43 in the control group)	56.2+-8.3/56.5 +/-8.5 in CG	RCT	Our study aim was to determine the effect of a 12-week culturally appropriate home-based physical activity program on metabolic syndrome markers and quality of life in Ghanaian adults with T2DM. A secondary objective was to examine the feasibility of implementing the PA program. Participants engaged in a structured 12-week PA program in addition to their usual diabetes care. In total, participant…	N/A	N/A	N/A	12 weeks	Usual diabetes care. In Ghana, this involves routine follow-up visits to the diabetes clinic. Depending on the patient’s glycaemic control, this visit may occur every 1 to 6 months. During these visits, the patient undergoes routine medical assessment (e.g., weight, BP, urine analysis, and blood tests such as Hb1Ac, FBG, and lipid profile). Patients may also be referred for dietary management, an…	N/A	8.3 ± 1.9	N/A	5.9 ± 0.6	N/A	8.3 ± 2.6	N/A	7.9 ± 1.8	Yes	Following the 12-week PA program, participants in the IG had significant improvement (p < 0.05) in WC, SBP, and FBG compared to participants in the CG. There were no significant improvements for TG, DBP, and HDL (p > 0.05) between the two groups. Further, there was greater improvement in the MetS severity score for the IG (8.8% change) compared with the CG (0.5% change). At enrolment, all partici…	Overall, our findings suggest that the PA program implemented in this study has the potential to improve MetS and QoL in Ghanaian adults with T2DM. Further, the PA program was feasible and safe. With a signification proportion of Ghanaians with T2DM resorting to alternative diabetes treatment, coupled with barriers to diabetes self-care, HCPs in Ghana have a responsibility to promote positive lif…
6	Essien et al, 2017	Intensive patient education improves glycaemic control in diabetes compared to conventional education: A randomised controlled trial in a nigerian tertiary care hospital	Low	Low	Low	Low	Low	Unclear	N/A	N/A	N/A	N/A	N/A	Low		Nigeria	Tertiary (University of Calabar teaching hospital)/Type 1 or type 2 (85.6%) diabetics with HBA1C > 8.5%	118 (59 in IG, 59 in control)	52.6 IG, 52.8 CG	RCT	N/A	N/A	To evaluate whether an intensive and systematic DSME programme, using structured guidelines, improved glycaemic control compared to the existing ad hoc patient education (clinical practice was unchanged). Participants randomised to the intensive education arm were invited and encouraged by c linical staff to attend a total of 12 structured teaching sessions lasting around two hours each, which th…	Also diet and nutrition education	6 months	Usual care (including an unstructered DSME)	10.9 ± 1.7	N/A	8.3 ± 0.5	N/A	10.5 ± 1.5	N/A	10.1 ± 0.6	N/A	The primary analysis indicated that participants in the intensive education group had significantly lower HbA1c levels at six-month follow-up compared to participants in the conventional education group, with a mean estimated difference of (-1.8 (-2.4 to -1.2), P <0.001	N/A	In conclusion, this study indicates that an intensive, structured and systematic guideline-based DSME intervention can improve biomedical outcomes in diabetes patients compared to unstructured, non-systematic and ad hoc DSME over relatively short timescales, a finding supported by a small number of similar RCTs in LMIC settings. Combining this structured education, led by nurses or specialist edu…
7	Debussche et al, 2018	Structured peer-led diabetes self-management and support in a low-income country: The ST2EP randomised controlled trial in Mali	Low	Low	Low	Low	Low	Unclear	N/A	N/A	N/A	N/A	N/A	Low		Mali	Two secondary health centers of Bamako/Type 2 diabetics ( HBA1C >=8%)	76 in IG, 75 in CG	52.5	RCT	N/A	Our aim was to evaluate the 1-year efficacy of the SME intervention delivered in the community to poorly controlled T2D patients by Santé Diabète. The ST2EP intervention included 3 courses delivered in the community by trained peer educators over 1 year. Each course was composed of 4 different thematic sessions (4–10 participants) offered over a period of 3 months (months 1–3, 7–9, and 10–12). Th…	N/A	N/A	12 months	Usual/Conventional care only	10.6 ± 1.8	N/A	9.55 ± 0.49	N/A	10.8 ± 1.9	N/A	10.65 ± 0.41	N/A	The reduction in HbA1c levels between baseline and 12 months was higher (p = 0.006) in the intervention group (-1.05 [sd = 2.0]) than in the control group (-0.15 [sd = 1.7]). The effect size was 0.48 (CI95%: 0.14–0.81)	BMI and WC had also improved at 12 months in the intervention group. Similarly, in this latter group, the proportion of patients receiving insulin decreased slightly from 28.9% (n = 22) to 24.3% (n = 17) during follow-up in the intervention group (p = 0.0003)	The above had a strong impact on glycaemic and anthropometric outcomes, indicating that our intervention should be tested in other low- and middle-income countries
8	Ezema et al, 2019	The effect of an aerobic exercise programme on blood glucose level, cardiovascular parameters, peripheral oxygen saturation, and body mass index among Southern Nigerians with type 2 diabetes mellitus, undergoing concurrent sulfonylurea and metformin treatment	Low	Low	Unclear	Unclear	Low	Unclear	N/A	N/A	N/A	N/A	N/A	Unclear		Nigeria	Tertiary (Diabetes Clinic of University of Nigeria Teaching Hospital (UNTH)/T2DM	50 (25 per each arm)	51.7 IG; 51.5 CG	RCT	The purpose of the present study was to investigate the effect of an adjunct eightweek exercise programme on fasting blood sugar (FBS), cardiovascular parameters, body mass index (BMI) and peripheral oxygen saturation (SpO2 ) among pure Black African subjects with T2DM, currently on oral sulfonylurea and metformin combined therapy. The patients were advised to maintain a balanced diabetes exchang…	N/A	N/A	N/A	8 weeks	The subjects in the control group were instructed not to undertake any organised or structured p hysical activity apart from the activities of daily living during the eight-week period of study.	N/A	9.74 ± 0.96	N/A	6.89 ± 0.42	N/A	9.17 ± 1.0	N/A	8.26 ± 0.84	Following the interventions, the FBS of the subjects in the exercise group reduced relative to the control group , the mean difference (MD) was 1.9 mmol/l (95% CI: 1.5 mmol/l 2.4 mmol/l), t = 8.752, P = 0.001.	There were changes in the cardiovascular parameter of the subjects in both groups, which resulted in a significant decrease in SBP of the subjects in the exercise group relative to the control group; the MD was 15.0 mmHg (95% CI: 12.2 mmHg, 18.0 mmHg, t = 10.333, P = 0.001). The DBP of subjects in the exercise group declined significantly compared with the control group; the MD was 7.9 mmHg (95% …	The eight-week aerobic exercise programme was found to be an effective adjunct therapy in controlling blood glucose level, blood pressure, BMI, and improving SpO2 among T2DM subjects. Therefore, we recommend that clinicians should prescribe continuous aerobic exercise training as a non-pharmacological adjunct for the prevention and management of T2DM and its sequelae.
9	Adeniyi et al, 2013	Time Course of Improvement of Metabolic Parameters after a 12 Week Physical Exercise Programme in Patients with Type 2 Diabetes: The Influence of Gender in a Nigerian Population	N/A	N/A	N/A	N/A	N/A	N/A	Low	Low	High	Low	Unclear	High		Nigeria	Persons with type 2 diabetes mellitus (T2DM) attending the Specialty (Diabetic) Clinic of the Aminu Kano Teaching Hospital	29	49.6 ± 3.7	Pre-test/Post-test experimental study with no control	This study documents the order of significant improvements in metabolic parameters of patients with type 2 diabetes mellitus (T2DM) having metabolic syndrome within 12 weeks of physical exercise programmes. The participants received a regimen of therapeutic exercise in addition to their prescribed drugs and diet. The total duration of exercise per session was about 45 minutes, and each participan…	N/A	N/A	N/A	12 weeks	No control	N/A	Men: 8.9 ± 2.1 Women: 10.6 ± 3.9	N/A	Men: 6.4 by 2nd Week Women: 7.2 by 4th week	No control Group (N/A)	No control Group (N/A)	No control Group (N/A)	No control Group (N/A)	Drop in the fasting plasma glucose of both male (from 8.9 to 6.4 mmol/L) and female (from 10.6 to 7.2 mmol/L) participants by the 2nd week, and this continued steadily to the end of the 12th week.	The situation is a bit different in the observation of the triglycerides. The male participants initially did not respond in the first two weeks compared to the female participants which witnessed a drop in triglycerides from 2.3 to 2.1 mmol/L at the 2nd week. However, by the 4th week, there was a steep drop in triglycerides among the male participants (from 1.9 to 0.9 mmol/L), and this surpassed…	t is concluded that both the male and female patients with T2DM who went through the 12 week aerobic and resistance exercise programme experienced significant improvements in the components of the metabolic syndrome at different stages within the 12 weeks. Compared to the male participants, the first significant improvements among the female participants were delayed, and the female participants …
10	Fayehun et al, 2018	Walking prescription of 10 000 steps per day in patients with type 2 diabetes mellitus: A randomised trial in Nigerian general practice	Low	Low	Unclear	Low	Low	Unclear	N/A	N/A	N/A	N/A	N/A	Low		Nigeria	General Outpatient Clinic at the University College Hospital in Ibadan/T2DM patients, aged 18–64 years, diagnosed at least 12 months previously in the clinic. They were non-insulin dependent, on dietary control with or without oral hypoglycaemic agents, and could walk without limitations or pain.	46 (23 per each arm)	53.96+/-7.7	RCT	To examine the effect of a 10 000 steps per day prescription on glycaemic control of patients with T2DM. The intervention group participants were given the goal of accumulating 10 000 steps per day during the following 10-week intervention period. They were counselled to increase their daily step count by 20% from baseline each week, until the 10 000 steps goal was reached. Possible motivators an…	N/A	N/A	N/A	10 weeks	No prescribed step count	6.84 ± 0.44	N/A	6.26 ± 0.07	N/A	6.36 ± 0.37	N/A	6.82 ± 0.13	N/A	The mean baseline HbA1c was 6.6% (range = 5.3 to 9.0). Endline HbA1c was lower in the intervention group than in the control group (mean difference −0.74%, 95% CI = −1.32 to −0.02, F = 12.92, P = 0.015) after adjusting for baseline HbA1c.	The average baseline step count was 4505 steps per day for all participants, and the average step count in the intervention group for the last 4 weeks of the study period was higher by 2913 steps per day (95% confidence interval [CI] = 1274 to 4551, F (2, 37.7) = 18.90, P<0.001). There was no change in anthropometric and cardiovascular indices.	Adherence to 10 000 steps per day prescription is low but may still be associated with improved glycaemic control in T2DM.
12
13
14
15
16
17
18
